# PSEN1 loss-of-function variants do not cause early-onset Alzheimer’s disease

**DOI:** 10.64898/2026.11.13.26367865

**Authors:** Amelia Farinas, Andrés Peña-Tauber, Timothy J. Hohman, Alex G. Contreras, Tanner D. Jensen, Yann Le Guen, Michael D. Greicius

## Abstract

*PSEN1* variants are the most common cause of familial early-onset Alzheimer’s disease (EOAD), but it is debated whether they act through a loss- or gain-of-function. Following a recent report of a duo with EOAD carrying a predicted loss-of-function (LoF) stop-gain variant (p.K109*) in *PSEN1*, we sought to determine whether *PSEN1* LoF variants, as a class, cause EOAD. We identified 45 carriers of *PSEN1* LoF variants predicted to trigger nonsense-mediated decay in the Alzheimer’s Disease Sequencing Project, UK Biobank, and BioVU databases. None of these carriers had a recorded diagnosis of early-onset dementia, and 17 were older than 65 years at last follow-up with no dementia or AD reported. Re-analysis of the reported AD-associated variant p.K109* revealed a cryptic splice site predicted to produce an in-frame deletion of 5 amino acids (p.K109_L113del). These results suggest that *PSEN1* variants must produce an altered PSEN1 protein product to cause EOAD, while true null LoF *PSEN1* alleles do not cause EOAD.
