## Supplemental Tables 1-4 for "PSEN1 loss-of-function variants do not cause early-onset Alzheimer’s disease"

### Sheet: Supplementary Table 1
Supplementary Table 1: Demographics of PSEN1 LoF carriers by cohort
Cohort	N	Female, n (%)	Controls: age at last observation, mean ± SD (years)	APOE genotype
				ε4 carriers,	ε2 carriers,	Genotype missing,
				n (% of known)	n (% of known)	n
ADSP	10	4 (40.0%)	62	2 (28.6%)	2 (28.6%)	3
UKB	33	19 (57.6%)	58.4 ± 8.9	10 (30.3%)	12 (36.4%)	0
BioVU	15	10 (66.7%)	62.5 ± 16.2	5 (33.3%)	4 (26.7%)	0
Total	58	33 (56.9%)	59.8 ± 11.6	17 (30.9%)	18 (32.7%)	3

### Sheet: Supplementary Table 2
Supplementary Table 2: Annotation of PSEN1 variants from ADSP, UKB, and BioVU called as high-confidence LoF by LOFTEE
Variant	Category	HGVSc	HGVSp	Consequence	IMPACT	Exon	Intron	Variant_class	LoF	LoF_filter	LoF_flags	LoF_info	50_BP_RULE	DIST_FROM_LAST_EXON	PERCENTILE	gnomAD_status	gnomAD_MAX_AF	gnomAD_MAX_AF_POP	gnomAD_filters	gnomAD_flags	exome_AC	exome_AN	exome_AF	genome_AC	genome_AN	genome_AF	exome_FAF95_popmax
14:73148024:CAG:C	NMD	c.8_9del	p.Glu3ValfsTer15	frameshift_variant	HIGH	3/12		deletion	HC			PERCENTILE:0.00641025641025641,GERP_DIST:1449.79252818301,BP_DIST:1389,DIST_FROM_LAST_EXON:1234,50_BP_RULE:PASS,ANN_ORF:415.752,MAX_ORF:415.752	PASS	1234	0.006	not in gnomAD v4.1
14:73148028:GT:G	NMD	c.11del	p.Leu4TyrfsTer19	frameshift_variant	HIGH	3/12		deletion	HC			PERCENTILE:0.00783475783475784,GERP_DIST:1459.45392998233,BP_DIST:1385,DIST_FROM_LAST_EXON:1230,50_BP_RULE:PASS,ANN_ORF:415.752,MAX_ORF:415.752	PASS	1230	0.008	in gnomAD v4.1 (exome)	8.99832e-07	exome_nfe	PASS		1	1461112	6.8441e-07
14:73148062:C:T	NMD	c.43C>T	p.Gln15Ter	stop_gained	HIGH	3/12		SNV	HC			PERCENTILE:0.0306267806267806,GERP_DIST:1398.12993185893,BP_DIST:1352,DIST_FROM_LAST_EXON:1197,50_BP_RULE:PASS,ANN_ORF:415.752,MAX_ORF:415.752	PASS	1197	0.031	not in gnomAD v4.1
14:73148090:A:AGGTACAGTGTCTGTACTGTACGTACAGCCAGGTACAGTGTCTGTACTGTACTGTAGTGTACTGTACTG	NMD	c.71_72insGGTACAGTGTCTGTACTGTACGTACAGCCAGGTACAGTGTCTGTACTGTACTGTAGTGTACTGTACTG	p.Asn24LysfsTer73	frameshift_variant	HIGH	3/12		insertion	HC			PERCENTILE:0.0505698005698006,GERP_DIST:1338.90493342951,BP_DIST:1323,DIST_FROM_LAST_EXON:1168,50_BP_RULE:PASS,ANN_ORF:415.752,MAX_ORF:415.752	PASS	1168	0.051	not in gnomAD v4.1
14:73170815:C:T	NMD	c.106C>T	p.Gln36Ter	stop_gained	HIGH	4/12		SNV	HC			PERCENTILE:0.0754985754985755,GERP_DIST:1329.61932831481,BP_DIST:1290,DIST_FROM_LAST_EXON:1135,50_BP_RULE:PASS,ANN_ORF:1702.55,MAX_ORF:1702.55	PASS	1135	0.075	not in gnomAD v4.1
14:73170824:AACGACAG:A	NMD	c.119_125del	p.Asp40GlyfsTer32	frameshift_variant	HIGH	4/12		deletion	HC			PERCENTILE:0.089031339031339,GERP_DIST:1330.81250458434,BP_DIST:1280,DIST_FROM_LAST_EXON:1125,50_BP_RULE:PASS,ANN_ORF:1702.55,MAX_ORF:1702.55	PASS	1125	0.089	not in gnomAD v4.1
14:73170824:A:AACGACAG	NMD	c.119_125dup	p.Ser43GlnfsTer8	frameshift_variant	HIGH	4/12		insertion	HC			PERCENTILE:0.089031339031339,GERP_DIST:1330.81250458434,BP_DIST:1280,DIST_FROM_LAST_EXON:1125,50_BP_RULE:PASS,ANN_ORF:1702.55,MAX_ORF:1702.55	PASS	1125	0.089	in gnomAD v4.1 (exome)	1.79871e-06	exome_nfe	PASS		2	1461768	1.36821e-06				3.00e-07 (nfe)
14:73170869:C:T	NMD	c.160C>T	p.Arg54Ter	stop_gained	HIGH	4/12		SNV	HC			PERCENTILE:0.113960113960114,GERP_DIST:1342.66627884582,BP_DIST:1236,DIST_FROM_LAST_EXON:1081,50_BP_RULE:PASS,ANN_ORF:1702.55,MAX_ORF:1702.55	PASS	1081	0.114	in gnomAD v4.1 (exome)	2.69785e-06	exome_nfe	PASS		3	1461880	2.05215e-06				7.20e-07 (nfe)
14:73170909:AG:A	NMD	c.202del	p.Glu68LysfsTer6	frameshift_variant	HIGH	4/12		deletion	HC			PERCENTILE:0.143874643874644,GERP_DIST:1333.15114908889,BP_DIST:1195,DIST_FROM_LAST_EXON:1040,50_BP_RULE:PASS,ANN_ORF:1702.55,MAX_ORF:1702.55	PASS	1040	0.144	in gnomAD v4.1 (exome)	8.99272e-07	exome_nfe	PASS		1	1461888	6.84047e-07
14:73170914:GA:G	NMD	c.207del	p.Asp70MetfsTer4	frameshift_variant	HIGH	4/12		deletion	HC			PERCENTILE:0.147435897435897,GERP_DIST:1326.59689884856,BP_DIST:1190,DIST_FROM_LAST_EXON:1035,50_BP_RULE:PASS,ANN_ORF:1702.55,MAX_ORF:1702.55	PASS	1035	0.147	in gnomAD v4.1 (exome)	8.99271e-07	exome_nfe	PASS		1	1461892	6.84045e-07
14:73170940:T:A	NMD	c.231T>A	p.Tyr77Ter	stop_gained	HIGH	4/12		SNV	HC			PERCENTILE:0.164529914529915,GERP_DIST:1288.85004711822,BP_DIST:1165,DIST_FROM_LAST_EXON:1010,50_BP_RULE:PASS,ANN_ORF:1702.55,MAX_ORF:1702.55	PASS	1010	0.165	in gnomAD v4.1 (exome)	8.99271e-07	exome_nfe	PASS		1	1461894	6.84044e-07
14:73170940:T:G	NMD	c.231T>G	p.Tyr77Ter	stop_gained	HIGH	4/12		SNV	HC			PERCENTILE:0.164529914529915,GERP_DIST:1288.85004711822,BP_DIST:1165,DIST_FROM_LAST_EXON:1010,50_BP_RULE:PASS,ANN_ORF:1702.55,MAX_ORF:1702.55	PASS	1010	0.165	not in gnomAD v4.1
14:73171047:T:TAATCTATACCCCATTCACAGAAGATACCGAGACTGTGGGCCAGAGAGCCCTGCACTCAATTCTGAATGCTGCCATCATGATCA	NMD	c.338_338+1insAATCTATACCCCATTCACAGAAGATACCGAGACTGTGGGCCAGAGAGCCCTGCACTCAATTCTGAATGCTGCCATCATGATCA	p.Ser141LysfsTer22	frameshift_variant&splice_region_variant	HIGH	4/12		insertion	HC			PERCENTILE:0.240740740740741,GERP_DIST:1117.92854796126,BP_DIST:1058,DIST_FROM_LAST_EXON:903,50_BP_RULE:PASS	PASS	903	0.241	not in gnomAD v4.1
14:73173687:TATAA:T	NMD	c.464_467del	p.Lys155ThrfsTer46	frameshift_variant	HIGH	5/12		deletion	HC			PERCENTILE:0.332621082621083,GERP_DIST:999.133403729647,BP_DIST:936,DIST_FROM_LAST_EXON:781,50_BP_RULE:PASS,ANN_ORF:946.551,MAX_ORF:946.551	PASS	781	0.333	not in gnomAD v4.1
14:73173695:C:G	NMD	c.468C>G	p.Tyr156Ter	stop_gained	HIGH	5/12		SNV	HC			PERCENTILE:0.333333333333333,GERP_DIST:984.713403414935,BP_DIST:929,DIST_FROM_LAST_EXON:774,50_BP_RULE:PASS,ANN_ORF:946.551,MAX_ORF:946.551	PASS	774	0.333	in gnomAD v4.1 (exome)	8.99323e-07	exome_nfe	PASS		1	1461826	6.84076e-07
14:73186896:TC:T	NMD	c.525del	p.Ser178HisfsTer24	frameshift_variant	HIGH	6/12		deletion	HC			PERCENTILE:0.373931623931624,GERP_DIST:891.301901049912,BP_DIST:873,DIST_FROM_LAST_EXON:718,50_BP_RULE:PASS,ANN_ORF:273.544,MAX_ORF:273.544	PASS	718	0.374	not in gnomAD v4.1
14:73186915:C:G	NMD	c.543C>G	p.Tyr181Ter	stop_gained	HIGH	6/12		SNV	HC			PERCENTILE:0.386752136752137,GERP_DIST:857.024900175631,BP_DIST:855,DIST_FROM_LAST_EXON:700,50_BP_RULE:PASS,ANN_ORF:273.544,MAX_ORF:273.544	PASS	700	0.387	not in gnomAD v4.1
14:73192687:GT:G	NMD	c.594del	p.Ala199HisfsTer3	frameshift_variant	HIGH	7/12		deletion	HC			PERCENTILE:0.423076923076923,GERP_DIST:799.946572805941,BP_DIST:806,DIST_FROM_LAST_EXON:651,50_BP_RULE:PASS,ANN_ORF:1299.18,MAX_ORF:1299.18	PASS	651	0.423	in gnomAD v4.1 (exome)	8.9929e-07	exome_nfe	PASS		1	1461866	6.84057e-07
14:73192704:G:A	NMD	c.609G>A	p.Trp203Ter	stop_gained	HIGH	7/12		SNV	HC			PERCENTILE:0.433760683760684,GERP_DIST:783.215371634066,BP_DIST:790,DIST_FROM_LAST_EXON:635,50_BP_RULE:PASS,ANN_ORF:1299.18,MAX_ORF:1299.18	PASS	635	0.434	in gnomAD v4.1 (exome)	8.99284e-07	exome_nfe	PASS		1	1461874	6.84053e-07
14:73192706:AT:A	NMD	c.615del	p.Phe205LeufsTer6	frameshift_variant	HIGH	7/12		deletion	HC			PERCENTILE:0.438034188034188,GERP_DIST:780.078271414339,BP_DIST:787,DIST_FROM_LAST_EXON:632,50_BP_RULE:PASS,ANN_ORF:1299.18,MAX_ORF:1299.18	PASS	632	0.438	not in gnomAD v4.1
14:73192740:G:A	NMD	c.645G>A	p.Trp215Ter	stop_gained	HIGH	7/12		SNV	HC			PERCENTILE:0.459401709401709,GERP_DIST:742.304120565951,BP_DIST:754,DIST_FROM_LAST_EXON:599,50_BP_RULE:PASS,ANN_ORF:1299.18,MAX_ORF:1299.18	PASS	599	0.459	in gnomAD v4.1 (exome)	8.99361e-07	exome_nfe	PASS		1	1461764	6.84105e-07
14:73192803:G:GT	NMD	c.711dup	p.Ile238TyrfsTer6	frameshift_variant	HIGH	7/12		insertion	HC			PERCENTILE:0.506410256410256,GERP_DIST:640.274919578433,BP_DIST:690,DIST_FROM_LAST_EXON:535,50_BP_RULE:PASS,ANN_ORF:1299.18,MAX_ORF:1299.18	PASS	535	0.506	not in gnomAD v4.1
14:73192814:AC:A	NMD	c.721del	p.Leu241SerfsTer12	frameshift_variant	HIGH	7/12		deletion	HC			PERCENTILE:0.513532763532764,GERP_DIST:612.574918338657,BP_DIST:679,DIST_FROM_LAST_EXON:524,50_BP_RULE:PASS,ANN_ORF:1299.18,MAX_ORF:1299.18	PASS	524	0.514	in gnomAD v4.1 (exome)	8.99357e-07	exome_nfe	PASS		1	1461766	6.84104e-07
14:73192861:T:TA	NMD	c.767dup	p.Tyr256Ter	stop_gained&frameshift_variant	HIGH	7/12		insertion	HC			PERCENTILE:0.546296296296296,GERP_DIST:543.734916695953,BP_DIST:632,DIST_FROM_LAST_EXON:477,50_BP_RULE:PASS,ANN_ORF:1299.18,MAX_ORF:1299.18	PASS	477	0.546	in gnomAD v4.1 (exome)	9.04476e-07	exome_nfe	PASS		1	1454646	6.87452e-07
14:73198034:T:A	NMD	c.773T>A	p.Leu258Ter	stop_gained	HIGH	8/12		SNV	HC			PERCENTILE:0.550569800569801,GERP_DIST:537.849086405337,BP_DIST:627,DIST_FROM_LAST_EXON:472,50_BP_RULE:PASS,ANN_ORF:572.233,MAX_ORF:572.233	PASS	472	0.551	not in gnomAD v4.1
14:73198110:TCCAGC:T	NMD	c.850_854del	p.Pro284SerfsTer31	frameshift_variant	HIGH	8/12		deletion	HC			PERCENTILE:0.608262108262108,GERP_DIST:409.184909771383,BP_DIST:550,DIST_FROM_LAST_EXON:395,50_BP_RULE:PASS,ANN_ORF:572.233,MAX_ORF:572.233	PASS	395	0.608	not in gnomAD v4.1
14:73206454:T:TC	NMD	c.939dup	p.Lys314GlnfsTer3	frameshift_variant	HIGH	9/12		insertion	HC			PERCENTILE:0.668803418803419,GERP_DIST:272.71560639292,BP_DIST:463,DIST_FROM_LAST_EXON:308,50_BP_RULE:PASS,ANN_ORF:302.625,MAX_ORF:302.625	PASS	308	0.669	in gnomAD v4.1 (exome)	8.99713e-07	exome_nfe	PASS		1	1461260	6.84341e-07
14:73206469:G:T	NMD	c.952G>T	p.Glu318Ter	stop_gained	HIGH	9/12		SNV	HC			PERCENTILE:0.678062678062678,GERP_DIST:280.984606207907,BP_DIST:449,DIST_FROM_LAST_EXON:294,50_BP_RULE:PASS,ANN_ORF:302.625,MAX_ORF:302.625	PASS	294	0.678	not in gnomAD v4.1
14:73211780:G:T	NMD	c.967G>T	p.Glu323Ter	stop_gained	HIGH	10/12		SNV	HC			PERCENTILE:0.688746438746439,GERP_DIST:284.168860007823,BP_DIST:435,DIST_FROM_LAST_EXON:280,50_BP_RULE:PASS,ANN_ORF:1110.75,MAX_ORF:1110.75	PASS	280	0.689	in gnomAD v4.1 (exome)	8.99323e-07	exome_nfe	PASS		1	1461780	6.84097e-07
14:73211810:GATGGCGGGTTCAGTGAGGAA:G	NMD	c.998_1017del	p.Asp333ValfsTer17	frameshift_variant	HIGH	10/12		deletion	HC			PERCENTILE:0.724358974358974,GERP_DIST:291.268544055521,BP_DIST:404,DIST_FROM_LAST_EXON:249,50_BP_RULE:PASS,ANN_ORF:1110.75,MAX_ORF:1110.75	PASS	249	0.724	not in gnomAD v4.1
14:73211833:G:A	NMD	c.1020G>A	p.Trp340Ter	stop_gained	HIGH	10/12		SNV	HC			PERCENTILE:0.726495726495726,GERP_DIST:275.545145465434,BP_DIST:382,DIST_FROM_LAST_EXON:227,50_BP_RULE:PASS,ANN_ORF:1110.75,MAX_ORF:1110.75	PASS	227	0.726	not in gnomAD v4.1
14:73211836:A:AGCCC	NMD	c.1024_1027dup	p.Gln343ArgfsTer15	frameshift_variant	HIGH	10/12		insertion	HC			PERCENTILE:0.731481481481482,GERP_DIST:272.686345721781,BP_DIST:378,DIST_FROM_LAST_EXON:223,50_BP_RULE:PASS,ANN_ORF:1110.75,MAX_ORF:1110.75	PASS	223	0.731	in gnomAD v4.1 (exome)	8.99285e-07	exome_nfe	PASS		1	1461864	6.84058e-07
14:73211864:C:CA	NMD	c.1052dup	p.His351GlnfsTer6	frameshift_variant	HIGH	10/12		insertion	HC			PERCENTILE:0.749287749287749,GERP_DIST:265.80944320783,BP_DIST:350,DIST_FROM_LAST_EXON:195,50_BP_RULE:PASS,ANN_ORF:1110.75,MAX_ORF:1110.75	PASS	195	0.749	in gnomAD v4.1 (exome)	8.99276e-07	exome_nfe	PASS		1	1461880	6.84051e-07
14:73211897:C:T	NMD	c.1084C>T	p.Gln362Ter	stop_gained	HIGH	10/12		SNV	HC			PERCENTILE:0.772079772079772,GERP_DIST:293.138443740457,BP_DIST:318,DIST_FROM_LAST_EXON:163,50_BP_RULE:PASS,ANN_ORF:1110.75,MAX_ORF:1110.75	PASS	163	0.772	in gnomAD v4.1 (exome)	1.79856e-06	exome_nfe	PASS		2	1461872	1.36811e-06				3.00e-07 (nfe)
14:73219153:T:G	Truncated	c.1268T>G	p.Leu423Ter	stop_gained	HIGH	12/12		SNV	HC			PERCENTILE:0.903133903133903,GERP_DIST:134.346328151226,BP_DIST:136,DIST_FROM_LAST_EXON:-19,50_BP_RULE:FAIL,ANN_ORF:1016.46,MAX_ORF:1016.46	FAIL	-19	0.903	not in gnomAD v4.1
14:73219190:TC:T	Truncated	c.1307del	p.Pro436GlnfsTer25	frameshift_variant	HIGH	12/12		deletion	HC			PERCENTILE:0.930911680911681,GERP_DIST:96.1221277117729,BP_DIST:98,DIST_FROM_LAST_EXON:-57,50_BP_RULE:FAIL,ANN_ORF:1016.46,MAX_ORF:1016.46	FAIL	-57	0.931	in gnomAD v4.1 (exome)	8.99504e-07	exome_nfe	PASS		1	1461562	6.842e-07
14:73148107:G:A	Splice	c.87+1G>A		splice_donor_variant	HIGH		3/11	SNV	HC			INTRON_SIZE:22690				in gnomAD v4.1 (exome)	9.01481e-07	exome_nfe	PASS		1	1458512	6.8563e-07
14:73171048:G:A	Splice	c.338+1G>A		splice_donor_variant	HIGH		4/11	SNV	HC			INTRON_SIZE:2518				in gnomAD v4.1 (exome)	1.79855e-06	exome_nfe	PASS		2	1461788	1.36819e-06				3.00e-07 (nfe)
14:73186851:A:G	Splice	c.481-2A>G		splice_acceptor_variant	HIGH		5/11	SNV	HC			INTRON_SIZE:13145				not in gnomAD v4.1
14:73198130:G:C	Splice	c.868+1G>C		splice_donor_variant	HIGH		8/11	SNV	HC			INTRON_SIZE:8256				in gnomAD v4.1 (exome)	9.39844e-07	exome_nfe	PASS		1	1407984	7.10235e-07
14:73206385:G:T	Splice	c.869-1G>T		splice_acceptor_variant	HIGH		8/11	SNV	HC			INTRON_SIZE:8256				not in gnomAD v4.1
14:73206385:G:A	Splice	c.869-1G>A		splice_acceptor_variant	HIGH		8/11	SNV	HC			INTRON_SIZE:8256				not in gnomAD v4.1

### Sheet: Supplementary Table 3
Supplementary Table 3: SpliceAI predictions and modelled consequences for PSEN1 splice variants
Variant	HGVSc	SpliceAI_D50_DS_AG	SpliceAI_D50_DS_AL	SpliceAI_D50_DS_DG	SpliceAI_D50_DS_DL	SpliceAI_D50_DP_AG	SpliceAI_D50_DP_AL	SpliceAI_D50_DP_DG	SpliceAI_D50_DP_DL	SpliceAI_D50_max_DS	SpliceAI_D50_>0.5	Affected_splice_site	Modelled_splice_consequence	Predicted_protein_HGVSp	Predicted_consequence
14:73148107:G:A	c.87+1G>A	0	0	0.04	0.99	-42	-13	-13	-1	0.99	yes	exon 3 donor	exon 3 skipped (DL 0.99)	p.?	start lost
14:73171048:G:A	c.338+1G>A	0	0	0.58	0.98	37	-31	3	-1	0.98	yes	exon 4 donor	exon 4 donor shifted +4 nt (DG 0.58)	p.(Ile114TyrfsTer43)	frameshift
14:73186851:A:G	c.481-2A>G	0	0.99	0	0	-43	2	-42	1	0.99	yes	exon 6 acceptor	exon 6 skipped (AL 0.99)	p.(Val161GlyfsTer4)	frameshift
14:73198130:G:C	c.868+1G>C	0	0	0	0.98	41	-15	3	-1	0.98	yes	exon 8 donor	exon 8 skipped (DL 0.98)	p.(Asp257_Ser290delinsAla)	splice (in-frame)
14:73206385:G:A	c.869-1G>A	0.13	1	0	0	31	1	8	17	1	yes	exon 9 acceptor	exon 9 skipped (AL 1.00)	p.(Ser290_Ser319delinsCys)	splice (in-frame)
14:73206385:G:T	c.869-1G>T	0.13	1	0	0	31	1	8	17	1	yes	exon 9 acceptor	exon 9 skipped (AL 1.00)	p.(Ser290_Ser319delinsCys)	splice (in-frame)

### Sheet: Supplementary Table 4
Supplementary Table 4: SpliceAI predictions for PSEN1 high-confidence LoF variants
Variant	HGVSc	HGVSp	SpliceAI_D50_DS_AG	SpliceAI_D50_DS_AL	SpliceAI_D50_DS_DG	SpliceAI_D50_DS_DL	SpliceAI_D50_DP_AG	SpliceAI_D50_DP_AL	SpliceAI_D50_DP_DG	SpliceAI_D50_DP_DL	SpliceAI_D50_max_DS	SpliceAI_D50_>0.5	Splice_LoF_removed
14:73148024:CAG:C	c.8_9del	p.Glu3ValfsTer15	0.01	0.06	0	0	32	-25	42	3	0.06	no	-
14:73148028:GT:G	c.11del	p.Leu4TyrfsTer19	0	0.02	0	0	-16	-29	-1	28	0.02	no	-
14:73148062:C:T	c.43C>T	p.Gln15Ter	0	0.01	0	0.02	-35	-6	-35	32	0.02	no	-
14:73148090:A:AGGTACAGTGTCTGTACTGTACGTACAGCCAGGTACAGTGTCTGTACTGTACTGTAGTGTACTGTACTG	c.71_72insGGTACAGTGTCTGTACTGTACGTACAGCCAGGTACAGTGTCTGTACTGTACTGTAGTGTACTGTACTG	p.Asn24LysfsTer73	0	0	1	0.99	0	-34	0	16	1	yes	yes
14:73170815:C:T	c.106C>T	p.Gln36Ter	0	0	0.01	0	17	-7	-2	-7	0.01	no	-
14:73170824:AACGACAG:A	c.119_125del	p.Asp40GlyfsTer32	0	0	0	0	-16	8	-14	-16	0	no	-
14:73170824:A:AACGACAG	c.119_125dup	p.Ser43GlnfsTer8	0	0	0	0	1	-16	0	-16	0	no	-
14:73170869:C:T	c.160C>T	p.Arg54Ter	0.02	0	0	0	24	-37	19	9	0.02	no	-
14:73170909:AG:A	c.202del	p.Glu68LysfsTer6	0	0	0.01	0	-16	9	-31	-21	0.01	no	-
14:73170914:GA:G	c.207del	p.Asp70MetfsTer4	0	0	0.06	0	-21	-36	-36	14	0.06	no	-
14:73170940:T:A	c.231T>A	p.Tyr77Ter	0	0	0	0	2	-47	1	8	0	no	-
14:73170940:T:G	c.231T>G	p.Tyr77Ter	0	0	0	0	1	-47	-48	12	0	no	-
14:73171047:T:TAATCTATACCCCATTCACAGAAGATACCGAGACTGTGGGCCAGAGAGCCCTGCACTCAATTCTGAATGCTGCCATCATGATCA	c.338_338+1insAATCTATACCCCATTCACAGAAGATACCGAGACTGTGGGCCAGAGAGCCCTGCACTCAATTCTGAATGCTGCCATCATGATCA	p.Ser141LysfsTer22	0.01	0	0.01	0.04	0	34	4	-36	0.04	no	-
14:73173687:TATAA:T	c.464_467del	p.Lys155ThrfsTer46	0	0	0	0.01	11	-37	20	10	0.01	no	-
14:73173695:C:G	c.468C>G	p.Tyr156Ter	0	0	0	0.01	1	3	-39	2	0.01	no	-
14:73186896:TC:T	c.525del	p.Ser178HisfsTer24	0	0.01	0	0.01	16	-43	23	24	0.01	no	-
14:73186915:C:G	c.543C>G	p.Tyr181Ter	0	0	0	0.02	1	38	-1	5	0.02	no	-
14:73192687:GT:G	c.594del	p.Ala199HisfsTer3	0	0.3	0	0	24	-43	-43	24	0.3	no	-
14:73192704:G:A	c.609G>A	p.Trp203Ter	0	0	0	0.01	41	40	3	7	0.01	no	-
14:73192706:AT:A	c.615del	p.Phe205LeufsTer6	0	0	0	0	5	39	5	38	0	no	-
14:73192740:G:A	c.645G>A	p.Trp215Ter	0	0	0.01	0	22	5	4	24	0.01	no	-
14:73192803:G:GT	c.711dup	p.Ile238TyrfsTer6	0	0	0	0.01	10	-41	-37	8	0.01	no	-
14:73192814:AC:A	c.721del	p.Leu241SerfsTer12	0	0	0	0.01	3	-49	-14	50	0.01	no	-
14:73192861:T:TA	c.767dup	p.Tyr256Ter	0	0	0	0.11	3	38	0	3	0.11	no	-
14:73198034:T:A	c.773T>A	p.Leu258Ter	0.12	0.03	0	0	24	3	24	3	0.12	no	-
14:73198110:TCCAGC:T	c.850_854del	p.Pro284SerfsTer31	0	0	0	0.05	19	5	23	19	0.05	no	-
14:73206454:T:TC	c.939dup	p.Lys314GlnfsTer3	0	0	0.02	0.01	-38	-17	22	-17	0.02	no	-
14:73206469:G:T	c.952G>T	p.Glu318Ter	0	0	0.01	0.27	-32	7	-32	7	0.27	no	-
14:73211780:G:T	c.967G>T	p.Glu323Ter	0.01	0.13	0	0	-1	-5	-2	42	0.13	no	-
14:73211810:GATGGCGGGTTCAGTGAGGAA:G	c.998_1017del	p.Asp333ValfsTer17	0.05	0.01	0	0	-35	-41	-41	12	0.05	no	-
14:73211833:G:A	c.1020G>A	p.Trp340Ter	0	0	0	0	2	-31	47	-11	0	no	-
14:73211836:A:AGCCC	c.1024_1027dup	p.Gln343ArgfsTer15	0	0	0	0	46	-12	44	-14	0	no	-
14:73211864:C:CA	c.1052dup	p.His351GlnfsTer6	0	0	0	0	36	25	48	-47	0	no	-
14:73211897:C:T	c.1084C>T	p.Gln362Ter	0	0	0	0.06	3	40	49	45	0.06	no	-
